# Targeted Culture-Independent Sequencing Identifies Emergence of Macrolide-Resistant *Bordetella Pertussis* in Australia

**DOI:** 10.1101/2024.12.19.24319368

**Authors:** Winkie Fong, Rebecca J Rockett, Kingsley King-Gee Tam, Trang Nguyen, Eby M Sim, Enoch Tay, Carl J.E. Suster, Jessica E Agius, Shona Chandra, Anne E Watt, David Speers, Maryza Graham, Thomas Tran, Chuan Kok Lim, Michael C Wehrhahn, Andrew N Ginn, Darcy Gray, Jennifer Robson, Indya Gardner, Rodney McDougall, Lito Papanicolas, Annaleise R Howard-Jones, Alexander C Outhred, Karina Kennedy, Louise Cooley, Qinning Wang, Neisha Jeoffreys, Sharon C-A Chen, Kerri Basile, Tanya Golubchik, Jen Kok, Vitali Sintchenko

## Abstract

*Bordetella pertussis* continues to circulate globally despite wide-spread vaccination, with an emergent international epidemic in 2024. The resurgence of disease is confounded by the emergence of pertactin-deficient, macrolide-resistant *B. pertussis* (MRBP) strains in Asia and Europe, which are under-recognised using traditional diagnostic and surveillance methods. This study addressed these gaps by applying a probe-capture hybridisation technique, which enables targeted culture-independent sequencing of genomes (tNGS) directly from respiratory specimens. Seven co-circulating lineages of *B. pertussis* were identified in Australia, including two associated with MRBP. Eight epidemiologically unrelated and geographically dispersed cases of MRBP in Australia with a A2037G mutation in all three copies of 23S rRNA were documented, three of which were confirmed by phenotypic testing and sequencing of corresponding isolates. The estimated rate of MRBP among *B. pertussis* PCR positive cases was 4.4%. This study demonstrated the value of tNGS based on target enrichment and probe capture sets designed for respiratory pathogens for public health laboratory surveillance of pertussis. This approach can improve the resolution and completeness of *B. pertussis* surveillance given the increasing diversity and vaccine evasion capability of this pathogen.
