## Supplementary Material 1 for "Targeted Culture-Independent Sequencing Identifies Emergence of Macrolide-Resistant *Bordetella Pertussis* in Australia"

### Sheet: tNGS Sequences
Strain ID	Year	Origin	prn	ptxP	ptxA	ptxB	Accession	From	Notes
C393	1951	CS vaccine	prn1	ptxP1	ptxA2	ptxB1	CP010963	CDC paper
NC_002929.2	1954	Tohama I	prn1	ptxP1	ptxA2	ptxB1	NC_002929.2	CDC paper	Equivalent to E476 in CDC paper
J172	2014	USA: CO	prn2::IS481(1613)	ptxP3	ptxA1	ptxB2	CP017121	CDC paper
J603	2016	USA: NY	prn2::IS481(1613)	ptxP3	ptxA1	ptxB2	CP026908	CDC paper
J818	2017	USA: OR	prn2::IS481(1613)	ptxP3	ptxA1	ptxB2	CP043236	CDC paper
J078	2017	USA: MN	prn2::promoter region deletion @ -283 to -40	ptxP3	ptxA1	ptxB2	SRR9131608	CDC paper	Equivalent to J834 in CDC paper
J865	2017	USA: NY	prn2::IS481(1613)	ptxP3	ptxA1	ptxB2	CP033408	CDC paper
J867	2017	USA: CT	prn2::stop codon @ nt1273	ptxP3	ptxA1	ptxB2	CP033280	CDC paper
J876	2017	USA: OR	prn2::IS481 insertion 5' end	ptxP3	ptxA1	ptxB2	CP033279	CDC paper
H460	2010	USA: MI	prn2	ptxP3	ptxA1	ptxB1	NZ_CP025371.1	This Paper
CIDM-BP2	2011	AUS: NSW	prn2	ptxP3	ptxA1	ptxB1	CP071599.1	This Paper	Equivalent to I070 in CDC paper
CIDM-BP3	2015	AUS: NSW	prn1	ptxP1	ptxA1	ptxB1	CP071600.1	This Paper
CIDM-BP5	2008	AUS: NSW	prn2::IS481(1613)	ptxP3	ptxA1	ptxB1	CP071601.1	This Paper
C734	2000	USA: ID	prn2	ptxP3	ptxA1	ptxB1	CP013078.1	This Paper
GCF_008330005.1	2014	China	prn?	ptxP1	ptxA1	ptxB1	NZ_CP038790.1	This Paper	Macrolide Resistant Strain
B203	1939	USA	prn?	ptxP2	ptxP4	ptxB1	NZ_CP012128.1	This Paper
GCF_020736265.1	?	Germany	prn?	ptxP4	ptxA5	ptxB6	NZ_CP085969.1	This Paper
H812	2011	USA: NM	prn2::IS481(240)	ptxP3	ptxA1	ptxB1	CP011197.1	This Paper
