## Supplementary Material 2 for "Targeted Culture-Independent Sequencing Identifies Emergence of Macrolide-Resistant *Bordetella Pertussis* in Australia"

### Sheet: Full Collection (n=255)
Patient Number	Probe WGS ID	Culture WGS ID	BioSample	SRA Accession	Year of Collection	Collection State	Sample type	IS481	IS1002	hIS1001	PCR Result	WT	MUT	PCR Result	ptxP	ptx toxin	prn	fim2	fim3	fhaB	Resistance	Mutation	Copy No.	Profile Origin	Profile Status
1	24-BPE-001		SAMN45810500	SRR31744008	2024	NSW	Comb Nose/Throat	13.7	-	-	Pertussis	24.16	-	Susceptible	ptxP(3)	ptxA(1)B(1)C(4)D(1)E(4)	prn2	fim2(1)	fim3(1)	~fhaB1 (Truncated)	Susceptible	N/A	N/A	tNGS	Complete
2	24-BPE-002		SAMN45810501	SRR31744007	2019	NSW	Swab	15.05	-	-	Pertussis	25.12	-	Susceptible	ptxP(3)	ptxA(1)B(1)C(4)D(1)E(4)	prn2::IS481(1613)	fim2(1)	fim3(2)	fhaB1	Susceptible	N/A	N/A	tNGS	Complete
3	24-BPE-003		SAMN45810502	SRR31743937	2024	NSW	Comb Nose/Throat	15.51	-	-	Pertussis	25.82	-	Susceptible	ptxP(3)	ptxA(1)B(1)C(4)D(1)E(4)	prn2	fim2(1)	fim3(1)	~fhaB1 (Truncated)	Susceptible	N/A	N/A	tNGS	Complete
4	24-BPE-004		SAMN45810503	SRR31743926	2024	NSW	Swab	18.75	-	-	Pertussis	28.21	-	Susceptible	ptxP(3)	ptxA(1)B(1)C(4)D(1)E(4)	prn2	fim2(1)	fim3(2)	fhaB1	Susceptible	N/A	N/A	tNGS	Complete
5	24-BPE-005	CIDM-BP13	SAMN45810504	SRR31743850	2024	NSW	Swab	18.95	-	-	Pertussis	27.56	-	Susceptible	ptxP(3)	ptxA(1)B(1)C(4)D(1)E(4)	prn2::IS481(1613)	fim2(16?)	fim3(2)	fhaB1	Susceptible	N/A	N/A	WGS	Complete
6	24-BPE-006				2019	NSW	Swab	24.3	-	-	Pertussis	30.72	-	Susceptible	Failed
7	24-BPE-007		SAMN45810505	SRR31743839	2019	NSW	Swab	22.63	-	-	Pertussis	32.21	-	Susceptible	ptxP(3)	ptxA(1)B(1)C(4)D(1)E(4)	prn2::del(-292, 1340)	fim2(1)	fim3(1)	fhaB1	Susceptible	N/A	N/A	tNGS	Complete
8	24-BPE-008		SAMN45810506	SRR31743828	2019	NSW	Swab	20.78	-	-	Pertussis	30.44	-	Susceptible	ptxP(3)	ptxA(1)B(1)C(4)D(1)E(4)	prn2::IS481(240)	fim2(1)	fim3(27?)	~fhaB1 (Truncated)	Susceptible	N/A	N/A	tNGS	Incomplete
9	24-BPE-009				2019	NSW	Comb Nose/Throat	22.54	-	23.28	Holmesii	29.57	-	Susceptible	Bordetella holmesii
10	24-BPE-010		SAMN45810507	SRR31743914	2019	NSW	Comb Nose/Throat	22.8	-	-	Pertussis	30.99	-	Susceptible	ptxP(3)	ptxA(1)B(1)C(4)D(1)E(4)	prn2	fim2(1)	fim3(1)	~fhaB1 (Truncated)	Susceptible	N/A	N/A	tNGS	Complete
11	24-BPE-011				2019	NSW	Swab	24.99	-	-	Pertussis	30.58	-	Susceptible	Failed
12	24-BPE-012		SAMN45810508	SRR31743903	2020	NSW	Swab	20.67	-	-	Pertussis	30.91	-	Susceptible	ptxP(3)	ptxA(1)B(1)C(4)D(1)E(4)	prn2::IS481(1613)	fim2(1)	fim3(1)	fhaB1	Susceptible	N/A	N/A	tNGS	Complete
13	24-BPE-013				2020	NSW	Swab	24.18	-	-	Pertussis	30.75	-	Susceptible	ptxP(~3)	ptxA(42?)B(1)C(4?)D(1)E(4)	prn6::promoter(None)	fim2(1?)	fim3(27?)	~fhaB3 (Truncated)	Low Coverage!	N/A	N/A	tNGS	Incomplete
14	24-BPE-014		SAMN45810509	SRR31743892	2020	NSW	Comb Nose/Throat	21.77	-	-	Pertussis	29.3	-	Susceptible	ptxP(3)	ptxA(1)B(1?)C(4?)D(1?)E(4)	prn1::promoter(None)	fim2(1)	fim3(1)	~fhaB1 (Truncated)	Susceptible	N/A	N/A	tNGS	Incomplete
15	24-BPE-015				2020	NSW	Swab	25.14	-	24.85	Holmesii	30.07	-	Susceptible	Bordetella holmesii
16	24-BPE-016		SAMN45810510	SRR31744006	2023	NSW	Swab	21.53	-	-	Pertussis	30.19	-	Susceptible	ptxP(3)	ptxA(43?)B(1)C(4)D(1)E(4)	prn2::IS481(211)	fim2(1)	fim3(2)	~fhaB1 (Truncated)	Susceptible	N/A	N/A	tNGS	Incomplete
17	24-BPE-017		SAMN45810511	SRR31743995	2023	NSW	Comb Nose/Throat	21.71	-	-	Pertussis	29.76	-	Susceptible	ptxP(3)	ptxA(1)B(1)C(4)D(1)E(4)	prn2::del(770, 1119)	fim2(1)	fim3(1)	~fhaB1 (Truncated)	Susceptible	N/A	N/A	tNGS	Complete
18	24-BPE-018		SAMN45810512	SRR31743984	2024	NSW	Swab	19.84	-	-	Pertussis	26.94	-	Susceptible	ptxP(3)	ptxA(1)B(1)C(4)D(1)E(4)	prn2::IS481(1613)	fim2(1)	fim3(2)	~fhaB1 (Truncated)	Susceptible	N/A	N/A	tNGS	Complete
19	24-BPE-019		SAMN45810513	SRR31743973	2024	NSW	Comb Nose/Throat	20.68	-	-	Pertussis	29.65	-	Susceptible	ptxP(3)	ptxA(1)B(1)C(4)D(1)E(4)	prn2	fim2(1)	fim3(1)	fhaB1	Susceptible	N/A	N/A	tNGS	Complete
20	24-BPE-020	CIDM-BP11	SAMN45810514	SRR31743962	2024	NSW	Comb Nose/Throat	21.48	-	-	Pertussis	29.68	-	Susceptible	ptxP(3)	ptxA(1)B(1)C(4)D(1)E(4)	prn2::IS481(1613)	fim2(1)	fim3(2)	~fhaB1 (Truncated)	Susceptible	N/A	N/A	tNGS	Complete
21	24-BPE-021		SAMN45810515	SRR31743951	2024	NSW	Swab	22.76	-	-	Pertussis	31.52	-	Susceptible	ptxP(3)	ptxA(1)B(1)C(4)D(1)E(4)	prn2::None(701)	fim2(1)	fim3(2)	~fhaB1 (Truncated)	Susceptible	N/A	N/A	tNGS	Incomplete
22	24-BPE-022		SAMN45810516	SRR31743876	2024	NSW	Comb Nose/Throat	20.56	-	-	Pertussis	29.95	-	Susceptible	ptxP(3)	ptxA(1)B(1)C(4)D(1)E(4)	prn2::IS481(1613)	fim2(1)	fim3(2)	~fhaB1 (Truncated)	Susceptible	N/A	N/A	tNGS	Complete
23	24-BPE-023		SAMN45810517	SRR31743865	2024	NSW	Swab	22.04	-	-	Pertussis	28.81	-	Susceptible	ptxP(3)	ptxA(42?)B(1)C(4?)D(1)E(4)	prn2::None(1177)	fim2(7?)	fim3(1?)	~fhaB3 (Truncated)	Susceptible	N/A	N/A	tNGS	Incomplete
24	24-BPE-024				2023	NSW	Swab	26.33	-	26.78	Holmesii	31.54	-	Susceptible	Bordetella holmesii
25	24-BPE-025		SAMN45810518	SRR31743854	2023	NSW	Swab	19.91	-	-	Pertussis	28.71	-	Susceptible	ptxP(1)	ptxA(1)B(1)C(1)D(1)E(4)	prn1	fim2(1)	fim3(26)	fhaB1	Susceptible	N/A	N/A	tNGS	Complete
26	24-BPE-026		SAMN45810519	SRR31743940	2024	NSW	Comb Nose/Throat	20.9	-	-	Pertussis	29.28	-	Susceptible	ptxP(3)	ptxA(1)B(1)C(~4)D(1)E(4)	prn2::del(1080, 1345)	fim2(1)	fim3(1)	~fhaB1 (Truncated)	Susceptible	N/A	N/A	tNGS	Incomplete
27	24-BPE-027				2024	NSW	Comb Nose/Throat	21.63	-	-	Pertussis	28.64	-	Susceptible	Failed
28	24-BPE-028		SAMN45810520	SRR31743936	2024	NSW	Comb Nose/Throat	19.82	-	-	Pertussis	29.06	-	Susceptible	ptxP(3)	ptxA(1)B(1)C(4)D(1)E(4)	prn2	fim2(1)	fim3(2)	~fhaB1 (Truncated)	Susceptible	N/A	N/A	tNGS	Complete
29	24-BPE-029		SAMN45810521	SRR31743935	2012	NSW	Aspirate	12.15	-	-	Pertussis	25.57	-	Susceptible	ptxP(3)	ptxA(1)B(1)C(4)D(1)E(4)	prn2::del(G726-)	fim2(1)	fim3(2)	~fhaB1 (Truncated)	Susceptible	N/A	N/A	tNGS	Complete
30	24-BPE-030		SAMN45810522	SRR31743934	2016	NSW	Aspirate	17.97	-	-	Pertussis	29	-	Susceptible	ptxP(3)	ptxA(1)B(1)C(4)D(1)E(4)	prn2::IS481(1613)	fim2(1)	fim3(1)	fhaB1	Susceptible	N/A	N/A	tNGS	Complete
31	24-BPE-031				2018	NSW	Swab	10.77	-	-	Pertussis	32.1	-	Susceptible	Failed
32	24-BPE-032		SAMN45810523	SRR31743933	2019	NSW	Swab	15.98	-	-	Pertussis	25.19	-	Susceptible	ptxP(3)	ptxA(1)B(1)C(4)D(1)E(4)	prn2::del(-292, 1340)	fim2(1)	fim3(1)	~fhaB1 (Truncated)	Susceptible	N/A	N/A	tNGS	Complete
33	24-BPE-033		SAMN45810524	SRR31743932	2018	NSW	Swab	16.67	-	-	Pertussis	25.01	-	Susceptible	ptxP(3)	ptxA(1)B(1)C(4)D(1)E(4)	prn2::IS481(1613)	fim2(1)	fim3(1)	~fhaB1 (Truncated)	Susceptible	N/A	N/A	tNGS	Complete
34	24-BPE-034				2018	NSW	Swab	17.12	-	-	Pertussis	29.92	-	Susceptible	Failed
35	24-BPE-035		SAMN45810525	SRR31743931	2018	NSW	Comb Nose/Throat	17.97	-	-	Pertussis	26.55	-	Susceptible	ptxP(3)	ptxA(1)B(1)C(4)D(1)E(4)	prn2	fim2(1)	fim3(27?)	~fhaB1 (Truncated)	Susceptible	N/A	N/A	tNGS	Incomplete
36	24-BPE-036				2018	NSW	Swab	21.64	-	-	Pertussis	30.07	-	Susceptible	Failed
37	24-BPE-037				2018	NSW	Unknown	21.72	-	-	Pertussis	37.22	-	Susceptible	Failed
38	24-BPE-038				2018	NSW	Comb Nose/Throat	22.05	-	22.62	Holmesii	27.73	-	Susceptible	Bordetella holmesii
39	24-BPE-039				2018	NSW	Comb Nose/Throat	22.12	-	-	Pertussis	32.1	-	Susceptible	Failed
40	24-BPE-040		SAMN45810526	SRR31743930	2018	NSW	Comb Nose/Throat	23.5	-	-	Pertussis	30.34	-	Susceptible	ptxP(3)	ptxA(1)B(1)C(4)D(1)E(4)	prn2	fim2(12?)	fim3(1)	~fhaB1 (Truncated)	Susceptible	N/A	N/A	tNGS	Incomplete
41	24-BPE-041				2018	NSW	Comb Nose/Throat	23.55	-	-	Pertussis	29.46	-	Susceptible	Failed									tNGS	Incomplete
42	24-BPE-042		SAMN45810527	SRR31743929	2018	NSW	Swab	23.98	-	-	Pertussis	32.09	-	Susceptible	ptxP(3)	ptxA(1)B(1)C(4)D(1)E(4)	prn2::IS481(748)	fim2(1)	fim3(1)	~fhaB1 (Truncated)	Susceptible	N/A	N/A	tNGS	Complete
43	24-BPE-043		SAMN45810528	SRR31743928	2018	NSW	Swab	23.98	-	-	Pertussis	26.47	-	Susceptible	ptxP(3)	ptxA(1)B(~1)C(4?)D(~1)E(4)	prn2::IS481(1400)	fim2(7?)	fim3(45?)	~fhaB1 (Truncated)	Mutations in 23S rRNA V domain detected	C1973CG	1 copy (Freq: 18.2%)	tNGS	Incomplete
44	24-BPE-044		SAMN45810529	SRR31743927	2018	NSW	Swab	24.23	-	-	Pertussis	31.32	-	Susceptible	ptxP(3)	ptxA(1)B(8?)C(4)D(8?)E(4)	prn1::promoter(None)	fim2(17?)	fim3(1)	~fhaB3 (Truncated)	Susceptible	N/A	N/A	tNGS	Incomplete
45	24-BPE-045				2018	NSW	Swab	24.58	-	-	Pertussis	34.3	-	Susceptible	Failed
46	24-BPE-046				2018	NSW	Swab	25.29	-	-	Pertussis	28.83	-	Susceptible	Failed
47	24-BPE-047		SAMN45810530	SRR31743925	2017	NSW	Swab	25.59	-	-	Pertussis	29.61	-	Susceptible	ptxP(3)	ptxA(22?)B(1)C(21?)D(1)E(4)	prn2::IS481fwd(447)	fim2(7?)	fim3(1)	~fhaB3 (Truncated)	Susceptible	N/A	N/A	tNGS	Incomplete
48	24-BPE-048				2018	NSW	Swab	25.83	-	-	Pertussis	-	-	CT too low	Failed
49	24-BPE-049		SAMN45810531	SRR31743924	2023	NSW	Swab	26.3	-	-	Pertussis	28.34	-	Susceptible	ptxP(3)	ptxA(22?)B(11?)C(4?)D(11?)E(4?)	prn1::del(339, 1911)	fim2(7?)	fim3(7?)	~fhaB3 (Truncated)	Susceptible	N/A	N/A	tNGS	Incomplete
50	24-BPE-050				2019	NSW	Comb Nose/Throat	-	29.17	-	Parapertussis	32.21	-	Susceptible	Bordetella parapertussis
51	24-BPE-051				2022	NSW	Swab	-	27.56	-	Parapertussis	25.9	-	Susceptible	Bordetella parapertussis
52	24-BPE-052				2023	NSW	Comb Nose/Throat	-	27.8	-	Parapertussis	30.28	-	Susceptible	Bordetella parapertussis
53	24-BPE-053				2021	NSW	Swab	-	30.05	-	Parapertussis	30.38	-	Susceptible	Bordetella parapertussis
54	24-BPE-054				2022	NSW	Comb Nose/Throat	-	30.08	-	Parapertussis	28.87	-	Susceptible	Bordetella parapertussis
55	24-BPE-055				2022	NSW	Swab	-	30.77	-	Parapertussis	26.73	-	Susceptible	Bordetella parapertussis
56	24-BPE-056				2024	NSW	Comb Nose/Throat	24.9	-	-	Pertussis	30.62	-	Susceptible	Failed
57	24-BPE-057	CIDM-BP19	SAMN45811366	SRR31743879	2024	NSW	Comb Nose/Throat	22.22	-	-	Pertussis	30.81	-	Susceptible	ptxP(3)	ptxA(1)B(1)C(4)D(1)E(4)	prn2::IS481(1613)	fim2(1)	fim3(2)	~fhaB1 (Truncated)	Susceptible	N/A	N/A	WGS	Complete
58	24-BPE-058	CIDM-BP18	SAMN45811367	SRR31743880	2024	NSW	Comb Nose/Throat	25.57	-	-	Pertussis	29.97	-	Susceptible	ptxP(3)	ptxA(1)B(1)C(4)D(1)E(4)	prn2	fim2(1)	fim3(1)	~fhaB1 (Truncated)	Susceptible	N/A	N/A	WGS	Complete
59	24-BPE-059	CIDM-BP17	SAMN45811368	SRR31743881	2024	NSW	Comb Nose/Throat	26.17	-	-	Pertussis	32.24	-	Susceptible	ptxP(3)	ptxA(1)B(1)C(4)D(1)E(4)	prn2	fim2(1)	fim3(1)	~fhaB1 (Truncated)	Susceptible	N/A	N/A	WGS	Complete
60	24-BPE-060		SAMN45810532	SRR31743923	2019	NSW	Swab	21.56	-	-	Pertussis	32.26	-	Susceptible	ptxP(3)	ptxA(1)B(1)C(4)D(1)E(4)	prn2::IS481rev(1613)	fim2(1)	fim3(2)	~fhaB1 (Truncated)	Susceptible	N/A	N/A	tNGS	Complete
61	24-BPE-061				2024	NSW	Comb Nose/Throat	18.72	-	-	Pertussis	31.15	-	Susceptible	Failed
62	24-BPE-062		SAMN45810533	SRR31743922	2023	NSW	Swab	25.06	-	-	Pertussis	32.19	-	Susceptible	ptxP(3)	ptxA(1)B(1)C(4)D(1)E(4)	prn2::IS481(240)	fim2(7?)	fim3(1)	~fhaB1 (Truncated)	Susceptible	N/A	N/A	tNGS	Complete
63	24-BPE-063		SAMN45810534	SRR31743921	2023	NSW	Swab	18.7	-	-	Pertussis	27.29	-	Susceptible	ptxP(3)	ptxA(1)B(1)C(4)D(1)E(4)	prn2	fim2(1)	fim3(1)	~fhaB1 (Truncated)	Susceptible	N/A	N/A	tNGS	Complete
64	24-BPE-064		SAMN45810535	SRR31743920	2023	NSW	Aspirate	23.88	-	-	Pertussis	30.11	-	Susceptible	ptxP(34?)	ptxA(43?)B(1)C(4)D(1)E(4)	prn1::promoter(None)	fim2(1)	fim3(27?)	~fhaB1 (Truncated)	Susceptible	N/A	N/A	tNGS	Incomplete
65	24-BPE-065		SAMN45810536	SRR31743919	2024	NSW	Comb Nose/Throat	22.91	-	-	Pertussis	28.46	-	Susceptible	ptxP(3)	ptxA(1)B(1)C(4)D(1)E(4)	prn2	fim2(1)	fim3(1)	fhaB1	Susceptible	N/A	N/A	tNGS	Complete
66	24-BPE-066		SAMN45810537	SRR31743918	2016	NSW	Aspirate	12.69	-	-	Pertussis	21.71	-	Susceptible	ptxP(3)	ptxA(1)B(1)C(4)D(1)E(4)	prn2::None(1782)	fim2(1)	fim3(1)	~fhaB1 (Truncated)	Susceptible	N/A	N/A	tNGS	Incomplete
67	24-BPE-067	CIDM-BP5	SAMN45810538	SRR31743852	2016	NSW	Aspirate	20.47	-	-	Pertussis	28.57	-	Susceptible	ptxP(3)	ptxA(1)B(1)C(4)D(1)E(4)	prn2	fim2(1)	fim3(1)	~fhaB1 (Truncated)	Susceptible	N/A	N/A	tNGS	Complete
68	24-BPE-068	CIDM-BP6	SAMN45810539	SRR31743851	2018	NSW	Aspirate	17.98	-	-	Pertussis	26.42	-	Susceptible	ptxP(3)	ptxA(1)B(1)C(4)D(1)E(4)	prn2::IS481(1613)	fim2(1)	fim3(1)	fhaB1	Susceptible	N/A	N/A	tNGS	Complete
69	24-BPE-069	CIDM-BP12	SAMN45810540	SRR31743849	2024	QLD	Unknown	18.64	-	-	Pertussis	30.95	-	Susceptible	ptxP(3)	ptxA(1)B(1)C(4)D(1)E(4)	prn2::IS481(1613)	fim2(1)	fim3(1)	fhaB1	Susceptible	N/A	N/A	tNGS	Complete
70	24-BPE-070	CIDM-BP16	SAMN45810541	SRR31743848	2024	QLD	Unknown	18.88	-	-	Pertussis	27.82	-	Susceptible	ptxP(3)	ptxA(1)B(1)C(4)D(1)E(4)	prn2::IS481(1613)	fim2(1)	fim3(1)	fhaB1	Susceptible	N/A	N/A	tNGS	Complete
71	24-BPE-071	CIDM-BP10	SAMN45810542	SRR31743847	2024	QLD	Unknown	21.67	-	-	Pertussis	28.94	-	Susceptible	ptxP(3)	ptxA(1)B(1)C(4)D(1)E(4)	prn2::IS481(1613)	fim2(1)	fim3(2)	~fhaB1 (Truncated)	Susceptible	N/A	N/A	tNGS	Complete
72	24-BPE-072	CIDM-BP15	SAMN45810543	SRR31743846	2024	QLD	Unknown	24.78	-	-	Pertussis	28.88	-	Susceptible	ptxP(3)	ptxA(1)B(1)C(4)D(1)E(4)	prn2::IS481(1613)	fim2(1)	fim3(2)	fhaB1	Susceptible	N/A	N/A	tNGS	Complete
73	24-BPE-073	CIDM-BP9	SAMN45810544	SRR31743845	2024	QLD	Unknown	21.5	-	-	Pertussis	30.53	-	Susceptible	ptxP(3)	ptxA(1)B(1)C(4)D(1)E(4)	prn2::IS481(1613)	fim2(1)	fim3(2)	~fhaB1 (Truncated)	Susceptible	N/A	N/A	tNGS	Complete
74	24-BPE-074		SAMN45810545	SRR31743844	2019	NSW	Aspirate	18.49	-	-	Pertussis	27.1	-	Susceptible	ptxP(3)	ptxA(1)B(1)C(4)D(1)E(4)	prn2::IS481(1613)	fim2(1)	fim3(2)	~fhaB1 (Truncated)	Susceptible	N/A	N/A	tNGS	Complete
75	24-BPE-075	CIDM-BP7	SAMN45810546	SRR31743843	2018	NSW	Aspirate	17.3	-	-	Pertussis	25.84	-	Susceptible	ptxP(3)	ptxA(1)B(1)C(4)D(1)E(4)	prn2::IS481(1613)	fim2(1)	fim3(2)	~fhaB1 (Truncated)	Susceptible	N/A	N/A	tNGS	Complete
76	24-BPE-076	CIDM-BP8	SAMN45810547	SRR31743842	2019	NSW	Aspirate	15.6	-	-	Pertussis	24.35	-	Susceptible	ptxP(3)	ptxA(1)B(1)C(4)D(1)E(4)	prn2::IS481(1613)	fim2(1)	fim3(1)	fhaB1	Susceptible	N/A	N/A	tNGS	Complete
77	24-BPE-077		SAMN45810548	SRR31743841	2024	ACT	Swab	24.33	-	-	Pertussis	31.2	-	Susceptible	ptxP(3)	ptxA(1)B(1)C(4)D(1)E(4)	prn2::del(-292, 1340)	fim2(1)	fim3(1)	fhaB1	Susceptible	N/A	N/A	tNGS	Complete
78	24-BPE-078		SAMN45810549	SRR31743840	2024	ACT	Swab	25.13	-	-	Pertussis	31.44	-	Susceptible	ptxP(3)	ptxA(1)B(1)C(4)D(1)E(4)	prn2::del(-292, 1340)	fim2(1)	fim3(1)	~fhaB1 (Truncated)	Susceptible	N/A	N/A	tNGS	Complete
79	24-BPE-079				2024	ACT	Swab	36.27	-	-	Pertussis	34.43	-	Susceptible	Failed
80	24-BPE-080	CIDM-BP4	SAMN45810550	SRR31743838	2015	NSW	Aspirate	26.3	-	-	Pertussis	30.56	-	Susceptible	ptxP(3)	ptxA(1)B(1)C(4)D(1)E(4)	prn2	fim2(1)	fim3(2)	~fhaB1 (Truncated)	Susceptible	N/A	N/A	tNGS	Complete
81	24-BPE-081				2024	TAS	Swab	28.26	-	27.32	Holmesii	31.9	-	Susceptible	Bordetella parapertussis
82	24-BPE-082				2024	TAS	Swab	32.99	-	-	Pertussis	-	-	CT too low	Failed
83	24-BPE-083		SAMN45810551	SRR31743837	2024	TAS	Swab	13.93	-	-	Pertussis	22.37	-	Susceptible	ptxP(3)	ptxA(1)B(1)C(4)D(1)E(4)	prn2	fim2(1)	fim3(2)	~fhaB1 (Truncated)	Susceptible	N/A	N/A	tNGS	Complete
84	24-BPE-084				2024	TAS	Swab	27.83	-	-	Pertussis	31.54	-	Susceptible	ptxP(34?)	ptxA(43?)B(-)C(4?)D(-)E(-)	prn2::del(383, 802)	fim2(12?)	fim3(45?)	~fhaB3 (Truncated)	Susceptible	N/A	N/A	tNGS	Incomplete
85	24-BPE-085				2024	TAS	Swab	29.02	-	29.17	Holmesii	30.95	-	Susceptible	Bordetella holmesii
86	24-BPE-086				2024	SA	Sputum	23.74	-	-	Pertussis	27.28	-	Susceptible	Failed
87	24-BPE-087				2024	SA	Swab	31.11	-	-	Pertussis	32.44	-	Susceptible	Failed
88	24-BPE-088				2024	SA	Swab	28.16	-	-	Pertussis	34.45	-	Susceptible	Failed
89	24-BPE-089				2024	SA	Swab	28.11	-	-	Pertussis	32.73	-	Susceptible	Failed
90	24-BPE-090		SAMN45810552	SRR31743836	2024	SA	Swab	22.05	-	-	Pertussis	29.16	-	Susceptible	ptxP(3)	ptxA(1)B(1)C(4)D(1)E(4)	prn2::IS481(1613)	fim2(1)	fim3(2)	~fhaB1 (Truncated)	Susceptible	N/A	N/A	tNGS	Complete
91	24-BPE-091				2024	SA	Swab	31.21	-	-	Pertussis	33.81	-	Susceptible	Failed
92	24-BPE-092		SAMN45810553	SRR31743835	2024	SA	Swab	26.04	-	-	Pertussis	31.03	-	Susceptible	ptxP(~1)	ptxA(43?)B(1?)C(1?)D(1?)E(4?)	prn1::promoter(None)	fim2(17?)	fim3(4)	~fhaB1 (Truncated)	Susceptible	N/A	N/A	tNGS	Incomplete
93	24-BPE-093		SAMN45810554	SRR31743834	2024	SA	Swab	23.59	-	-	Pertussis	31.2	-	Susceptible	ptxP(3)	ptxA(1)B(1)C(4?)D(1)E(4)	prn2	fim2(1)	fim3(1)	~fhaB1 (Truncated)	Susceptible	N/A	N/A	tNGS	Complete
94	24-BPE-094		SAMN45810555	SRR31743833	2024	SA	Swab	26.04	-	-	Pertussis	30.17	-	Susceptible	ptxP(3)	ptxA(1)B(1)C(4?)D(1)E(4)	prn2::IS481rev(1613)	fim2(7?)	fim3(2)	~fhaB3 (Truncated)	Susceptible	N/A	N/A	tNGS	Incomplete
95	24-BPE-095				2024	SA	Swab	27.63	-	-	Pertussis	32.35	-	Susceptible	Failed
96	24-BPE-096				2024	SA	Swab	28.92	-	-	Pertussis	31.95	-	Susceptible	Failed
97	24-BPE-097				2024	SA	Swab	28.07	-	-	Pertussis	34.19	-	Susceptible	Failed
98	24-BPE-098		SAMN45810556	SRR31743832	2024	SA	Swab	23.65	-	-	Pertussis	31.46	-	Susceptible	ptxP(1)	ptxA(1)B(1)C(1)D(1)E(4)	prn1::dis(2475)	fim2(1)	fim3(26?)	~fhaB1 (Truncated)	Susceptible	N/A	N/A	tNGS	Complete
99	24-BPE-099				2024	SA	Swab	29.47	-	-	Pertussis	30.03	-	Susceptible	Failed
100	24-BPE-100		SAMN45810557	SRR31743831	2024	SA	Swab	21.92	-	-	Pertussis	28.82	-	Susceptible	ptxP(3)	ptxA(1)B(1)C(4)D(1)E(4)	prn2::IS481(1613)	fim2(1)	fim3(2)	fhaB1	Susceptible	N/A	N/A	tNGS	Complete
101	24-BPE-101	CIDM-BH9			2024	QLD	Unknown	32.14	-	31.97	Holmesii	35.72	-	Susceptible	Bordetella holmesii
102	24-BPE-102	CIDM-BP21	SAMN45810558	SRR31743830	2024	QLD	Unknown	18.28	-	-	Pertussis	26.51	-	Susceptible	ptxP(3)	ptxA(1)B(1)C(4)D(1)E(4)	prn2::IS481(1613)	fim2(1)	fim3(2)	~fhaB1 (Truncated)	Susceptible	N/A	N/A	tNGS	Complete
103	24-BPE-103	CIDM-BP22	SAMN45810559	SRR31743829	2024	NSW	Unknown	20.41	-	-	Pertussis	22.73	-	Susceptible	ptxP(3)	ptxA(1)B(1)C(4)D(1)E(4)	prn2	fim2(1)	fim3(2)	~fhaB1 (Truncated)	Susceptible	N/A	N/A	tNGS	Complete
104	24-BPE-104	CIDM-BP23	SAMN45810560	SRR31743827	2024	NSW	Swab	18.82	-	-	Pertussis	28.86	-	Susceptible	ptxP(3)	ptxA(1)B(1)C(4)D(1)E(4)	prn2	fim2(1)	fim3(2)	fhaB1	Susceptible	N/A	N/A	tNGS	Complete
105	24-BPE-105	CIDM-BP24	SAMN45810561	SRR31743826	2024	NSW	Swab	23.23	-	-	Pertussis	29.71	-	Susceptible	ptxP(3)	ptxA(1)B(1)C(4)D(1)E(4)	prn2::IS481(1613)	fim2(1)	fim3(2)	~fhaB1 (Truncated)	Susceptible	N/A	N/A	tNGS	Complete
106	24-BPE-106	CIDM-BP25	SAMN45810562	SRR31743825	2024	NSW	Unknown	21.7	-	-	Pertussis	29.05	-	Susceptible	ptxP(3)	ptxA(1)B(1)C(4)D(1)E(4)	prn2	fim2(1)	fim3(2)	fhaB1	Susceptible	N/A	N/A	tNGS	Complete
107	24-BPE-107	CIDM-BP27	SAMN45810563	SRR31743824	2024	NSW	Unknown	20.81	-	-	Pertussis	25.16	-	Susceptible	ptxP(3)	ptxA(1)B(1)C(4)D(1)E(4)	prn2	fim2(1)	fim3(2)	~fhaB1 (Truncated)	Susceptible	N/A	N/A	tNGS	Complete
108	24-BPE-108	CIDM-BP26	SAMN45810564	SRR31743823	2024	NSW	Unknown	21.57	-	-	Pertussis	40	-	Susceptible	ptxP(3)	ptxA(1)B(1)C(4)D(1)E(4)	prn2	fim2(1)	fim3(1)	~fhaB1 (Truncated)	Susceptible	N/A	N/A	tNGS	Complete
109	24-BPE-109	CIDM-BP28	SAMN45810565	SRR31743822	2024	NSW	Swab	19.97	-	-	Pertussis	27.96	-	Susceptible	ptxP(3)	ptxA(1)B(1)C(4)D(1)E(4)	prn2	fim2(1)	fim3(2)	~fhaB1 (Truncated)	Susceptible	N/A	N/A	tNGS	Complete
110	24-BPE-110	CIDM-BP29	SAMN45811369	SRR31743869	2024	NSW	Swab	24.63	-	-	Pertussis	27.86	-	Susceptible	ptxP(3)	ptxA(1)B(1)C(4)D(1)E(4)	prn2	fim2(1)	fim3(2)	~fhaB1 (Truncated)	Susceptible	N/A	N/A	WGS	Complete
111	24-BPE-111		SAMN45810566	SRR31743821	2024	NSW	Swab	17.97	-	-	Pertussis	28.01	27.7	Resistant	ptxP(3)	ptxA(1)B(1)C(4)D(1)E(4)	prn2::IS481(240)	fim2(1)	fim3(1)	fhaB1	Resistant	A2037G	3 copies (Freq: 100.0%)	tNGS	Complete
112	24-BPE-112	CIDM-BP31	SAMN45810567	SRR31743917	2024	NSW	Comb Nose/Throat	12.02	-	-	Pertussis	22.36	-	Susceptible	ptxP(3)	ptxA(1)B(1)C(4)D(1)E(4)	prn2::dis(2748)	fim2(1)	fim3(2)	~fhaB1 (Truncated)	Susceptible	N/A	N/A	tNGS	Complete
113	24-BPE-113		SAMN45810568	SRR31743916	2024	VIC	Swab	26.16	-	-	Pertussis	28.9	28.46	Resistant	ptxP(3)	ptxA(1)B(1)C(4)D(1)E(4)	prn2::IS481(240)	fim2(1)	fim3(1)	~fhaB1 (Truncated)	Resistant	A2037G	3 copies (Freq: 100.0%)	tNGS	Complete
114	24-BPE-114		SAMN45810569	SRR31743915	2024	VIC	NPS	25.61	-	-	Pertussis	31.51	-	Susceptible	ptxP(1)	ptxA(43?)B(1)C(1)D(1)E(4)	prn1::del(1757, 2379)	fim2(1)	fim3(26)	~fhaB3 (Truncated)	Mutations in 23S rRNA V domain detected	T2145C	2 copies (Freq: 50.0%)	tNGS	Incomplete
115	24-BPE-115		SAMN45810570	SRR31743913	2024	VIC	NP/OPS	26.92	-	-	Pertussis	31.92	-	Susceptible	ptxP(3)	ptxA(1)B(24?)C(4?)D(24?)E(4)	prn2::IS481rev(364)	fim2(14?)	fim3(45?)	~fhaB3 (Truncated)	Mutations in 23S rRNA V domain detected	A2337T	3 copies (Freq: 100.0%)	tNGS	Incomplete
116	24-BPE-116				2024	VIC	NPS	29.33	-	-	Pertussis	32.49	-	Susceptible	Failed
117	24-BPE-117				2024	VIC	NPS	29.94	-	-	Pertussis	28.49	-	Susceptible	ptxP(-)	ptxA(43?)B(1)C(1?)D(1)E(15?)	Not Detected	fim2(16?)	fim3(-)	~fhaB3 (Truncated)	Susceptible	N/A	N/A	tNGS	Incomplete
118	24-BPE-118				2024	VIC	OPS	32.46	-	-	Pertussis	28.11	-	Susceptible	Failed
119	24-BPE-119				2024	VIC	Swab nose & throat	29.23	-	-	Pertussis	32.05	-	Susceptible	ptxP(-)	ptxA(33?)B(24?)C(4?)D(24?)E(4?)	Not Detected	fim2(17?)	fim3(-)	~fhaB3 (Truncated)	Susceptible	N/A	N/A	tNGS	Incomplete
120	24-BPE-120				2024	VIC	Swab nose & throat	27.6	-	-	Pertussis	30.59	-	Susceptible	Failed
121	24-BPE-121				2024	VIC	Swab	32.7	-	-	Pertussis	32.61	-	Susceptible	Failed
122	24-BPE-122				2023	VIC	NP/OPS	33.33	-	-	Pertussis	31.57	-	Susceptible	Failed
123	24-BPE-123				2024	VIC	NPS	35.56	-	-	Pertussis	31.31	-	Susceptible	Failed
124	24-BPE-124				2024	VIC	NPS	34.9	-	-	Pertussis	31.67	-	Susceptible	Failed
125	24-BPE-125				2024	VIC	NPS	35.05	-	-	Pertussis	31.86	-	Susceptible	Failed
126	24-BPE-126				2024	VIC	NPS	33.51	-	-	Pertussis	30.58	-	Susceptible	Failed
127	24-BPE-127				2024	VIC	NPS	34.95	-	-	Pertussis	32.81	-	Susceptible	Failed
128	24-BPE-128				2024	VIC	NPS	34.43	-	-	Pertussis	31.21	-	Susceptible	Failed
129	24-BPE-129				2015	VIC	NPS	31.64	-	-	Pertussis	31.58	-	Susceptible	Failed
130	24-BPE-130				2015	VIC	NPA	29.52	-	-	Pertussis	31.33	-	Susceptible	Failed
131	24-BPE-131				2016	VIC	Swab nasal	30.98	-	-	Pertussis	30.49	-	Susceptible	Failed
132	24-BPE-132		SAMN45810571	SRR31743912	2016	VIC	NPS	20.94	-	-	Pertussis	29.55	-	Susceptible	ptxP(3)	ptxA(1)B(1)C(4)D(1)E(4)	prn2::IS481(1613)	fim2(1)	fim3(1)	fhaB1	Susceptible	N/A	N/A	tNGS	Complete
133	24-BPE-133		SAMN45810572	SRR31743911	2016	WA	Aspirate	20.51	-	-	Pertussis	27.88	-	Susceptible	ptxP(3)	ptxA(1)B(1)C(4)D(1)E(4)	prn2::IS481(1613)	fim2(1)	fim3(1)	fhaB1	Susceptible	N/A	N/A	tNGS	Complete
134	24-BPE-134		SAMN45810573	SRR31743910	2016	WA	Aspirate	21.53	-	-	Pertussis	29.97	-	Susceptible	ptxP(3)	ptxA(1)B(1)C(4)D(1)E(4)	prn2::IS481(1613)	fim2(1)	fim3(1)	fhaB1	Susceptible	N/A	N/A	tNGS	Complete
135	24-BPE-135				2020	WA	Swab	29.96	-	-	Pertussis	36.78	-	Susceptible	Failed
136	24-BPE-136		SAMN45810574	SRR31743909	2016	WA	Aspirate	21.46	-	-	Pertussis	29.31	-	Susceptible	ptxP(3)	ptxA(1)B(1)C(4)D(1)E(4)	prn2::IS481(1613)	fim2(1)	fim3(1)	~fhaB1 (Truncated)	Susceptible	N/A	N/A	tNGS	Complete
137	24-BPE-137				2019	WA	Swab	28.84	-	-	Pertussis	32.65	-	Susceptible	ptxP(3)	ptxA(42?)B(1?)C(4?)D(1?)E(15?)	prn1::del(1017, 1817)	fim2(12?)	fim3(45?)	~fhaB3 (Truncated)	Mutations in 23S rRNA V domain detected	G2389T	1 copy (Freq: 31.6%)	tNGS	Incomplete
138	24-BPE-138		SAMN45810575	SRR31743908	2019	WA	Swab	21.77	-	-	Pertussis	29.68	-	Susceptible	ptxP(3)	ptxA(1)B(1)C(4)D(1)E(4)	prn2::IS481(1613)	fim2(1)	fim3(1)	fhaB1	Susceptible	N/A	N/A	tNGS	Complete
139	24-BPE-139				2024	WA	Swab	26.67	-	-	Pertussis	32.99	-	Susceptible	Failed
140	24-BPE-140		SAMN45810576	SRR31743907	2024	WA	Swab	26.83	-	-	Pertussis	32.17	-	Susceptible	ptxP(~5)	ptxA(~1)B(24?)C(1?)D(24?)E(4)	prn1::promoter(None)	fim2(1)	fim3(45?)	~fhaB3 (Truncated)	Susceptible	N/A	N/A	tNGS	Incomplete
141	24-BPE-141				2024	WA	Swab	27.94	-	-	Pertussis	34.12	-	Susceptible	ptxP(33?)	ptxA(43?)B(-)C(1?)D(-)E(-)	prn1::del(1404, 2064)	fim2(17?)	fim3(26)	~fhaB3 (Truncated)	Susceptible	N/A	N/A	tNGS	Incomplete
142	24-BPE-142				2024	WA	Swab	27.71	-	-	Pertussis	31.24	-	Susceptible	ptxP(~3)	ptxA(43?)B(1?)C(21?)D(1?)E(15?)	prn1::promoter(None)	fim2(1)	fim3(45?)	~fhaB3 (Truncated)	Susceptible	N/A	N/A	tNGS	Incomplete
143	24-BPE-143				2024	WA	Swab	30.46	-	-	Pertussis	34.06	-	Susceptible	Failed
144	24-BPE-144				2024	WA	Swab	28.57	-	-	Pertussis	34.96	-	Susceptible	ptxP(-)	ptxA(43?)B(8?)C(-)D(8?)E(15?)	Not Detected	fim2(17?)	fim3(45?)	~fhaB3 (Truncated)	Susceptible	N/A	N/A	tNGS	Incomplete
145	24-BPE-145				2024	WA	Swab	27.98	-	-	Pertussis	34.62	-	Susceptible	ptxP(~5)	ptxA(43?)B(-)C(21?)D(-)E(20?)	prn1::promoter(None)	fim2(1)	fim3(26?)	~fhaB3 (Truncated)	Susceptible	N/A	N/A	tNGS	Incomplete
146	24-BPE-146				2024	WA	Swab	30.55	-	-	Pertussis	33.03	-	Susceptible	Failed
147	24-BPE-147				2024	WA	Swab	29.48	-	-	Pertussis	34.23	-	Susceptible	Failed
148	24-BPE-148		SAMN45810577	SRR31743906	2024	WA	Swab	25.13	-	-	Pertussis	32.07	-	Susceptible	ptxP(3)	ptxA(1)B(8?)C(4)D(8?)E(4)	prn2::dis(2748)	fim2(17?)	fim3(27?)	~fhaB3 (Truncated)	Susceptible	N/A	N/A	tNGS	Incomplete
149	24-BPE-149		SAMN45810578	SRR31743905	2024	WA	Swab	26.03	-	-	Pertussis	32.7	-	Susceptible	ptxP(17?)	ptxA(42?)B(~1)C(21?)D(~1)E(~4)	prn1::promoter(None)	fim2(17?)	fim3(26?)	~fhaB3 (Truncated)	Susceptible	N/A	N/A	tNGS	Incomplete
150	24-BPE-150		SAMN45810579	SRR31743904	2024	WA	Swab	24.94	-	-	Pertussis	31.47	-	Susceptible	ptxP(~5)	ptxA(1)B(~1)C(1)D(~1)E(4)	prn1	fim2(1)	fim3(26)	~fhaB1 (Truncated)	Susceptible	N/A	N/A	tNGS	Incomplete
151	24-BPE-151				2024	WA	Swab	31.54	-	-	Pertussis	35.04	-	Susceptible	Failed
152	24-BPE-152				2024	WA	Swab	33.3	-	-	Pertussis	35.12	-	Susceptible	Failed
153	24-BPE-153				2024	WA	Swab	30.34	-	-	Pertussis	35.17	-	Susceptible	Failed
154	24-BPE-154				2024	WA	Swab	30.69	-	-	Pertussis	31.27	-	Susceptible	Failed
155	24-BPE-155				2024	WA	Swab	32.05	-	-	Pertussis	34.5	-	Susceptible	Failed
156	24-BPE-156		SAMN45810580	SRR31743902	2024	WA	Swab	18.53	-	-	Pertussis	27.97	-	Susceptible	ptxP(3)	ptxA(1)B(1)C(4)D(1)E(4)	prn2	fim2(1)	fim3(1)	fhaB1	Susceptible	N/A	N/A	tNGS	Complete
157	24-BPE-157		SAMN45810581	SRR31743901	2024	WA	Swab	20.02	-	-	Pertussis	28.33	-	Susceptible	ptxP(~5)	ptxA(1)B(~1)C(1)D(~1)E(4)	prn1	fim2(1)	fim3(26)	~fhaB1 (Truncated)	Susceptible	N/A	N/A	tNGS	Incomplete
158	24-BPE-158		SAMN45810582	SRR31743900	2024	WA	Swab	22.6	-	-	Pertussis	29.62	-	Susceptible	ptxP(~5)	ptxA(1)B(~1)C(1)D(~1)E(4)	prn1	fim2(1)	fim3(26?)	~fhaB1 (Truncated)	Susceptible	N/A	N/A	tNGS	Incomplete
159	24-BPE-159				2024	WA	Swab	23.54	-	23.77	Holmesii	29.68	-	Susceptible	Bordetella holmesii
111	24-BPE-160	CIDM-BP30	SAMN45810583	SRR31743899	2024	NSW	Aspirate	13.06	-	-	Pertussis	18.03	17.54	Resistant	ptxP(3)	ptxA(1)B(1)C(4)D(1)E(4)	prn2::IS481(240)	fim2(1)	fim3(1)	~fhaB1 (Truncated)	Resistant	A2037G	3 copies (Freq: 100.0%)	tNGS	Complete
111	24-BPE-161	CIDM-BP33	SAMN45810584	SRR31743898	2024	NSW	Aspirate	28.06	-	-	Pertussis	30.89	30.53	Resistant	ptxP(3)	ptxA(1)B(1)C(4)D(1)E(4)	prn2::IS481(240)	fim2(1)	fim3(1)	~fhaB1 (Truncated)	Resistant	A2037G	3 copies (Freq: 100.0%)	tNGS	Complete
160	24-BPE-162	CIDM-BP32	SAMN45810585	SRR31743897	2024	NSW	Unknown	15.26	-	-	Pertussis	21.08	20.8	Resistant	ptxP(3)	ptxA(1)B(1)C(4)D(1)E(4)	prn2::snp(G2217A)	fim2(1)	fim3(1)	~fhaB1 (Truncated)	Resistant	A2037G	3 copies (Freq: 100.0%)	tNGS	Complete
161	24-BPE-163	CIDM-BP34	SAMN45810586	SRR31743896	2024	QLD	Unknown	26.65	-	-	Pertussis	30.72	-	Susceptible	ptxP(3)	ptxA(1)B(1)C(4)D(1)E(4)	prn2	fim2(1)	fim3(2)	fhaB1	Susceptible	N/A	N/A	WGS	Complete
162	24-BPE-164	CIDM-BP35	SAMN45811370	SRR31743862	2024	QLD	Unknown	33.07	-	-	Pertussis	36.53	-	Susceptible	ptxP(3)	ptxA(1)B(1)C(4)D(1)E(4)	prn2	fim2(1)	fim3(2)	fhaB1	Susceptible	N/A	N/A	WGS	Complete
163	24-BPE-165		SAMN45810587	SRR31743895	2024	NSW	Comb Nose/Throat	23.14	-	-	Pertussis	30.97	-	Susceptible	ptxP(1)	ptxA(1)B(1)C(1)D(1)E(4)	prn1::None(337)	fim2(1)	fim3(26)	~fhaB1 (Truncated)	Susceptible	N/A	N/A	tNGS	Complete
164	24-BPE-166		SAMN45810588	SRR31743894	2024	NSW	Swab	22.73	-	-	Pertussis	28.32	-	Susceptible	ptxP(3)	ptxA(1)B(1)C(4)D(1)E(4)	prn2::IS481(764)	fim2(1)	fim3(2)	~fhaB1 (Truncated)	Susceptible	N/A	N/A	tNGS	Complete
165	24-BPE-167		SAMN45810589	SRR31743893	2024	NSW	Swab	21.96	-	-	Pertussis	29.86	-	Susceptible	ptxP(3)	ptxA(1)B(11?)C(4?)D(11?)E(4)	prn2::del(1467, 1788)	fim2(1)	fim3(2)	~fhaB3 (Truncated)	Susceptible	N/A	N/A	tNGS	Complete
166	24-BPE-168				2024	NSW	Swab	24.83	-	-	Pertussis	33.2	-	Susceptible	ptxP(3)	ptxA(43?)B(1)C(4)D(1)E(4)	prn2::IS481(371)	fim2(14?)	fim3(2?)	~fhaB3 (Truncated)	Susceptible	N/A	N/A	tNGS	Incomplete
167	24-BPE-169				2024	NSW	Comb Nose/Throat	24.98	-	-	Pertussis	31.26	-	Susceptible	ptxP(34?)	ptxA(43?)B(-)C(4?)D(-)E(4?)	Not Detected	fim2(12?)	fim3(-)	~fhaB3 (Truncated)	Low Coverage!	N/A	N/A	tNGS	Incomplete
168	24-BPE-170				2024	NSW	Swab	25.61	-	-	Pertussis	31.54	-	Susceptible	Failed
169	24-BPE-171				2024	NSW	Swab	23.73	-	-	Pertussis	28.02	-	Susceptible	ptxP(-)	ptxA(42?)B(-)C(21?)D(-)E(-)	prn1::del(-36, 999)	fim2(-)	fim3(-)	~fhaB3 (Truncated)	Low Coverage!	N/A	N/A	tNGS	Incomplete
170	24-BPE-172				2024	NSW	Swab	38.22	-	-	Pertussis	-	-	CT too low	Failed
171	24-BPE-173	CIDM-BP40	SAMN45810590	SRR31743891	2024	NSW	Swab	22.82	-	-	Pertussis	29.56	-	Susceptible	ptxP(3)	ptxA(1)B(1)C(4)D(1)E(4)	prn2::IS481(1613)	fim2(1)	fim3(2)	fhaB1	Susceptible	N/A	N/A	WGS	Complete
172	24-BPE-174		SAMN45810591	SRR31743890	2024	NSW	Comb Nose/Throat	24.51	-	-	Pertussis	32.99	-	Susceptible	ptxP(3)	ptxA(1)B(1)C(4)D(1)E(4)	prn2::IS481(240)	fim2(1)	fim3(1)	~fhaB1 (Truncated)	Resistant	A2037G	3 copies (Freq: 91.7%)	tNGS	Complete
173	24-BPE-175		SAMN45810592	SRR31743889	2024	NSW	Swab	21.6	-	-	Pertussis	30.16	-	Susceptible	ptxP(3)	ptxA(1)B(1)C(4)D(1)E(4)	prn2::IS481rev(None)	fim2(1)	fim3(45?)	~fhaB1 (Truncated)	Susceptible	N/A	N/A	tNGS	Incomplete
170	24-BPE-176		SAMN45810593	SRR31743888	2024	NSW	Swab	16.68	-	-	Pertussis	23.7	23.31	Resistant	ptxP(3)	ptxA(1)B(1)C(4)D(1)E(4)	prn2::IS481(240)	fim2(1)	fim3(1)	fhaB1	Resistant	A2037G	3 copies (Freq: 100.0%)	tNGS	Complete
174	24-BPE-177		SAMN45810594	SRR31743887	2024	NSW	Swab	21.08	-	-	Pertussis	30.77	-	Susceptible	ptxP(3)	ptxA(1)B(1)C(4)D(1)E(4)	prn2::del(1984, 1986)	fim2(1)	fim3(1)	fhaB1	Susceptible	N/A	N/A	tNGS	Complete
175	24-BPE-178		SAMN45810595	SRR31743885	2024	NSW	Swab	17	-	-	Pertussis	27.07	-	Susceptible	ptxP(3)	ptxA(1)B(1)C(4)D(1)E(4)	prn2	fim2(1)	fim3(1)	fhaB1	Susceptible	N/A	N/A	tNGS	Complete
176	24-BPE-179	CIDM-BP14	SAMN45811371	SRR31743884	2024	NSW	Swab	28.67	-	-	Pertussis	33.36	-	Susceptible	ptxP(1)	ptxA(1)B(1)C(1)D(1)E(4)	prn1	fim2(1)	fim3(26)	fhaB1	Susceptible	N/A	N/A	WGS	Complete
177	24-BPE-180	CIDM-BP36	SAMN45810596	SRR31743820	2024	NSW	Unknown	18.44	-	-	Pertussis	24.85	-	Susceptible	ptxP(3)	ptxA(1)B(1)C(4)D(1)E(4)	prn2::IS481(1613)	fim2(1)	fim3(2)	~fhaB1 (Truncated)	Susceptible	N/A	N/A	tNGS	Complete
178	24-BPE-181	CIDM-BP42	SAMN45810597	SRR31743819	2024	NSW	Unknown	21.9	-	-	Pertussis	29.33	-	Susceptible	ptxP(1)	ptxA(1)B(1)C(1)D(1)E(4)	prn1	fim2(1)	fim3(26)	~fhaB1 (Truncated)	Susceptible	N/A	N/A	tNGS	Complete
179	24-BPE-182	CIDM-BP38	SAMN45810598	SRR31743818	2024	NSW	Unknown	15.53	-	-	Pertussis	24.16	-	Susceptible	ptxP(3)	ptxA(1)B(1)C(4)D(1)E(4)	prn2::IS481(1613)	fim2(1)	fim3(2)	fhaB1	Susceptible	N/A	N/A	tNGS	Complete
180	24-BPE-183	CIDM-BP39	SAMN45810599	SRR31743817	2024	NSW	Aspirate	13.65	-	-	Pertussis	22.04	-	Susceptible	ptxP(3)	ptxA(1)B(1)C(4)D(1)E(4)	prn2::dis(2748)	fim2(1)	fim3(2)	~fhaB1 (Truncated)	Susceptible	N/A	N/A	tNGS	Complete
181	24-BPE-184	CIDM-BP37	SAMN45810600	SRR31744005	2024	NSW	Swab	20.2	-	-	Pertussis	27.77	-	Susceptible	ptxP(3)	ptxA(1)B(1)C(4)D(1)E(4)	prn2	fim2(1)	fim3(1)	~fhaB1 (Truncated)	Susceptible	N/A	N/A	tNGS	Complete
182	24-BPE-185	CIDM-BP45	SAMN45810601	SRR31744004	2024	NSW	Swab	24.2	-	-	Pertussis	27.94	27.7	Resistant	ptxP(3)	ptxA(1)B(1)C(4)D(1)E(4)	prn2::snp(G2217A)	fim2(1)	fim3(1)	fhaB1	Resistant	A2037G	3 copies (Freq: 100.0%) copies	WGS	Complete
183	24-BPE-186	CIDM-BP44	SAMN45810602	SRR31744003	2024	NSW	Unknown	14.19	-	-	Pertussis	21.49	-	Susceptible	ptxP(3)	ptxA(1)B(1)C(4)D(1)E(4)	prn2	fim2(1)	fim3(2)	~fhaB1 (Truncated)	Susceptible	N/A	N/A	tNGS	Complete
184	24-BPE-187	CIDM-BP43	SAMN45810603	SRR31744002	2024	NSW	Swab	20.31	-	-	Pertussis	26.5	-	Susceptible	ptxP(3)	ptxA(1)B(1)C(4)D(1)E(4)	prn2	fim2(1)	fim3(1)	fhaB1	Susceptible	N/A	N/A	WGS	Complete
185	24-BPE-188	CIDM-BP48	SAMN45810604	SRR31744001	2024	NSW	Swab	19.68	-	-	Pertussis	27.24	-	Susceptible	ptxP(3)	ptxA(1)B(1)C(4)D(1)E(4)	prn2::IS481(1613)	fim2(1)	fim3(2)	~fhaB1 (Truncated)	Susceptible	N/A	N/A	tNGS	Complete
186	24-BPE-189	CIDM-BP41	SAMN45810605	SRR31744000	2024	NSW	Swab	14.63	-	-	Pertussis	23.2	-	Susceptible	ptxP(3)	ptxA(1)B(1)C(4)D(1)E(4)	prn2	fim2(1)	fim3(1)	fhaB1	Susceptible	N/A	N/A	tNGS	Complete
187	24-BPE-190				2024	ACT	Swab	23.45	-	-	Pertussis	-	-	CT too low	Failed
188	24-BPE-191		SAMN45810606	SRR31743999	2024	NSW	Unknown	19.04	-	-	Pertussis	26.49	-	Susceptible	ptxP(3)	ptxA(1)B(1)C(4)D(1)E(4)	prn2	fim2(1)	fim3(2)	~fhaB1 (Truncated)	Susceptible	N/A	N/A	tNGS	Complete
189	24-BPE-192		SAMN45810607	SRR31743998	2024	NSW	Swab	16.84	-	-	Pertussis	23.54	-	Susceptible	ptxP(3)	ptxA(1)B(1)C(4)D(1)E(4)	prn2	fim2(1)	fim3(1)	~fhaB1 (Truncated)	Low Coverage!	N/A	N/A	tNGS	Complete
190	24-BPE-193		SAMN45810608	SRR31743997	2024	NSW	Unknown	17.64	-	-	Pertussis	25.75	-	Susceptible	ptxP(3)	ptxA(1)B(1)C(4)D(1)E(4)	prn2::IS481(1613)	fim2(1)	fim3(2)	fhaB1	Susceptible	N/A	N/A	tNGS	Complete
191	24-BPE-194		SAMN45810609	SRR31743996	2024	NSW	Swab	17.96	-	-	Pertussis	25.12	-	Susceptible	ptxP(3)	ptxA(1)B(1)C(4)D(1)E(4)	prn2::IS481(1613)	fim2(1)	fim3(2)	~fhaB1 (Truncated)	Susceptible	N/A	N/A	tNGS	Complete
192	24-BPE-195		SAMN45810610	SRR31743994	2024	NSW	Swab	16.85	-	-	Pertussis	24.81	-	Susceptible	ptxP(3)	ptxA(1)B(1)C(4)D(1)E(4)	prn2	fim2(1)	fim3(2)	~fhaB1 (Truncated)	Susceptible	N/A	N/A	tNGS	Complete
193	24-BPE-196		SAMN45810611	SRR31743993	2024	NSW	Unknown	18.83	-	-	Pertussis	26.44	-	Susceptible	ptxP(1)	ptxA(1)B(1)C(1)D(1)E(4)	prn1	fim2(1)	fim3(26)	fhaB1	Susceptible	N/A	N/A	tNGS	Complete
194	24-BPE-197				2024	QLD	Unknown	28.46	-	-	Pertussis	34.25	-	Susceptible	ptxP(-)	ptxA(42?)B(8?)C(4?)D(8?)E(4?)	prn1::del(728, 1822)	fim2(1?)	fim3(2?)	~fhaB3 (Truncated)	Low Coverage!	N/A	N/A	tNGS	Incomplete
195	24-BPE-198				2024	QLD	Unknown	22.53	-	-	Pertussis	28.76	-	Susceptible	ptxP(3)	ptxA(43?)B(1)C(-)D(1)E(4)	prn1::promoter(None)	fim2(16?)	fim3(1?)	~fhaB1 (Truncated)	Low Coverage!	N/A	N/A	tNGS	Incomplete
196	24-BPE-199				2024	QLD	Unknown	29.75	-	-	Pertussis	36.39	-	Susceptible	ptxP(-)	ptxA(43?)B(~1)C(4?)D(~1)E(4?)	prn2::del(1384, 1794)	fim2(7?)	fim3(45?)	~fhaB3 (Truncated)	Low Coverage!	N/A	N/A	tNGS	Incomplete
197	24-BPE-200		SAMN45810612	SRR31743992	2024	QLD	Swab	20.69	-	-	Pertussis	28.95	-	Susceptible	ptxP(3)	ptxA(1)B(1)C(4)D(1)E(4)	prn2::IS481(1613)	fim2(1)	fim3(2)	~fhaB1 (Truncated)	Susceptible	N/A	N/A	tNGS	Complete
198	24-BPE-201		SAMN45810613	SRR31743991	2024	QLD	Swab	20.81	-	-	Pertussis	29.01	-	Susceptible	ptxP(3)	ptxA(1)B(1)C(4)D(1)E(4)	prn2::IS481(1613)	fim2(1)	fim3(2)	fhaB1	Susceptible	N/A	N/A	tNGS	Complete
199	24-BPE-202				2024	QLD	Swab	28.02	-	-	Pertussis	32.67	-	Susceptible	ptxP(-)	ptxA(43?)B(-)C(-)D(-)E(-)	prn1::del(1924, 2199)	fim2(-)	fim3(-)	~fhaB3 (Truncated)	Low Coverage!	N/A	N/A	tNGS	Incomplete
200	24-BPE-203		SAMN45810614	SRR31743990	2024	QLD	Swab	21.22	-	-	Pertussis	28.82	-	Susceptible	ptxP(3)	ptxA(1)B(1)C(4)D(1)E(4)	prn2::IS481(1613)	fim2(1)	fim3(2)	~fhaB1 (Truncated)	Susceptible	N/A	N/A	tNGS	Complete
201	24-BPE-204		SAMN45810615	SRR31743989	2024	QLD	Swab	19.83	-	-	Pertussis	27.81	-	Susceptible	ptxP(3)	ptxA(1)B(1)C(4)D(1)E(4)	prn2::IS481(1613)	fim2(1)	fim3(2)	fhaB1	Susceptible	N/A	N/A	tNGS	Complete
202	24-BPE-205		SAMN45810616	SRR31743988	2024	QLD	Swab	16.64	-	-	Pertussis	24.64	-	Susceptible	ptxP(3)	ptxA(1)B(1)C(4)D(1)E(4)	prn2::IS481(1613)	fim2(1)	fim3(2)	fhaB1	Susceptible	N/A	N/A	tNGS	Complete
203	24-BPE-206		SAMN45810617	SRR31743987	2024	QLD	Swab	15.01	-	-	Pertussis	23.03	-	Susceptible	ptxP(3)	ptxA(1)B(1)C(4)D(1)E(4)	prn2::IS481(1613)	fim2(1)	fim3(2)	~fhaB1 (Truncated)	Susceptible	N/A	N/A	tNGS	Complete
204	24-BPE-207		SAMN45810618	SRR31743986	2024	QLD	Swab	20.47	-	-	Pertussis	28.17	-	Susceptible	ptxP(3)	ptxA(1)B(1)C(4)D(1)E(4)	prn2::IS481(1613)	fim2(1)	fim3(2)	fhaB1	Susceptible	N/A	N/A	tNGS	Complete
205	24-BPE-208		SAMN45810619	SRR31743985	2024	QLD	Swab	22.84	-	-	Pertussis	30.21	-	Susceptible	ptxP(3)	ptxA(1)B(24?)C(4)D(24?)E(4)	prn2::IS481(1613)	fim2(1)	fim3(2)	~fhaB1 (Truncated)	Susceptible	N/A	N/A	tNGS	Complete
206	24-BPE-209		SAMN45810620	SRR31743983	2024	QLD	Swab	21.41	-	-	Pertussis	25.34	-	Susceptible	ptxP(3)	ptxA(1)B(1)C(4)D(1)E(4)	prn2::IS481(1613)	fim2(1)	fim3(2)	~fhaB1 (Truncated)	Low Coverage!	N/A	N/A	tNGS	Complete
207	24-BPE-210				2024	QLD	Swab	23.88	-	-	Pertussis	30.07	-	Susceptible	ptxP(31?)	ptxA(43?)B(24?)C(21?)D(24?)E(4)	prn1::del(1731, 2072)	fim2(16?)	fim3(-)	~fhaB3 (Truncated)	Low Coverage!	N/A	N/A	tNGS	Incomplete
208	24-BPE-211		SAMN45810621	SRR31743982	2024	QLD	Swab	22.49	-	-	Pertussis	29.36	-	Susceptible	ptxP(3)	ptxA(1)B(~1)C(4)D(~1)E(4)	prn2::IS481(1613)	fim2(1)	fim3(2)	~fhaB1 (Truncated)	Susceptible	N/A	N/A	tNGS	Complete
209	24-BPE-212		SAMN45810622	SRR31743981	2024	QLD	Swab	22.85	-	-	Pertussis	30.25	-	Susceptible	ptxP(3)	ptxA(1)B(1)C(4)D(1)E(4)	prn2::IS481(1613)	fim2(1)	fim3(2)	fhaB1	Susceptible	N/A	N/A	tNGS	Complete
210	24-BPE-213		SAMN45810623	SRR31743980	2024	QLD	Swab	24.55	-	-	Pertussis	30.18	-	Susceptible	ptxP(3)	ptxA(1)B(1)C(4)D(1)E(4)	prn2::IS481(None)	fim2(1)	fim3(2)	~fhaB1 (Truncated)	Low Coverage!	N/A	N/A	tNGS	Incomplete
211	24-BPE-214				2024	QLD	Swab	25.1	-	-	Pertussis	31.95	-	Susceptible	ptxP(3)	ptxA(1)B(1)C(4?)D(1)E(4)	prn2::IS481rev(None)	fim2(1)	fim3(2?)	~fhaB1 (Truncated)	Low Coverage!	N/A	N/A	tNGS	Incomplete
212	24-BPE-215		SAMN45810624	SRR31743979	2024	QLD	Swab	21.71	-	-	Pertussis	29.61	-	Susceptible	ptxP(3)	ptxA(1)B(1)C(4)D(1)E(4)	prn2::IS481(1613)	fim2(1)	fim3(2)	~fhaB1 (Truncated)	Susceptible	N/A	N/A	tNGS	Complete
213	24-BPE-216		SAMN45810625	SRR31743978	2024	QLD	Swab	22.84	-	-	Pertussis	30.14	-	Susceptible	ptxP(3)	ptxA(1)B(1)C(4)D(1)E(4)	prn2	fim2(1)	fim3(2)	~fhaB1 (Truncated)	Susceptible	N/A	N/A	tNGS	Complete
214	24-BPE-217		SAMN45810626	SRR31743977	2024	QLD	Swab	20.78	-	-	Pertussis	28.73	-	Susceptible	ptxP(3)	ptxA(1)B(1)C(4)D(1)E(4)	prn2::IS481(1613)	fim2(1)	fim3(2)	fhaB1	Susceptible	N/A	N/A	tNGS	Complete
215	24-BPE-218		SAMN45810627	SRR31743976	2024	QLD	Swab	19.9	-	-	Pertussis	28.62	-	Susceptible	ptxP(3)	ptxA(1)B(1)C(4)D(1)E(4)	prn2	fim2(1)	fim3(1)	fhaB1	Susceptible	N/A	N/A	tNGS	Complete
216	24-BPE-219				2024	QLD	Swab	22.77	-	-	Pertussis	29.82	-	Susceptible	ptxP(3)	ptxA(43?)B(-)C(4?)D(-)E(4?)	prn1::del(370, 483)	fim2(1?)	fim3(45?)	~fhaB3 (Truncated)	Low Coverage!	N/A	N/A	tNGS	Incomplete
217	24-BPE-220		SAMN45810628	SRR31743975	2024	QLD	Swab	21.6	-	-	Pertussis	29.23	-	Susceptible	ptxP(3)	ptxA(1)B(1)C(4)D(1)E(4)	prn2::IS481(1613)	fim2(1)	fim3(2)	~fhaB1 (Truncated)	Susceptible	N/A	N/A	tNGS	Complete
218	24-BPE-221		SAMN45810629	SRR31743974	2024	QLD	Swab	20.65	-	-	Pertussis	28.57	-	Susceptible	ptxP(3)	ptxA(1)B(1)C(4)D(1)E(4)	prn2::IS481(1613)	fim2(1)	fim3(2)	fhaB1	Susceptible	N/A	N/A	tNGS	Complete
219	24-BPE-222		SAMN45810630	SRR31743972	2024	QLD	Swab	21.9	-	-	Pertussis	29.49	-	Susceptible	ptxP(3)	ptxA(1)B(1)C(4)D(1)E(4)	prn2::IS481(1613)	fim2(1)	fim3(2)	~fhaB1 (Truncated)	Susceptible	N/A	N/A	tNGS	Complete
220	24-BPE-223		SAMN45810631	SRR31743971	2024	QLD	Swab	23.54	-	-	Pertussis	30.81	30.65	Resistant	ptxP(3)	ptxA(1)B(1)C(4)D(1)E(4)	prn2::IS481(240)	fim2(1)	fim3(1)	fhaB1	Resistant	A2037G	3 copies (Freq: 100.0%)	tNGS	Complete
221	24-BPE-224		SAMN45810632	SRR31743970	2024	QLD	Swab	26.23	-	-	Pertussis	32.95	-	Susceptible	ptxP(3)	ptxA(1)B(~1)C(4)D(~1)E(4)	prn2::IS481fwd(432)	fim2(1)	fim3(~2)	~fhaB1 (Truncated)	Low Coverage!	N/A	N/A	tNGS	Incomplete
222	24-BPE-225		SAMN45810633	SRR31743969	2024	QLD	Swab	19.19	-	-	Pertussis	27.11	-	Susceptible	ptxP(3)	ptxA(1)B(1)C(4)D(1)E(4)	prn2	fim2(1)	fim3(1)	~fhaB1 (Truncated)	Susceptible	N/A	N/A	tNGS	Complete
223	24-BPE-226		SAMN45810634	SRR31743968	2024	QLD	Swab	22.33	-	-	Pertussis	30.23	-	Susceptible	ptxP(3)	ptxA(1)B(1)C(4)D(1)E(4)	prn2::IS481(1613)	fim2(1)	fim3(2)	~fhaB1 (Truncated)	Susceptible	N/A	N/A	tNGS	Complete
224	24-BPE-227		SAMN45810635	SRR31743967	2024	QLD	Swab	21.93	-	-	Pertussis	29.83	-	Susceptible	ptxP(3)	ptxA(1)B(1)C(4)D(1)E(4)	prn2::IS481(1613)	fim2(1)	fim3(2)	fhaB1	Susceptible	N/A	N/A	tNGS	Complete
225	24-BPE-228		SAMN45810636	SRR31743966	2024	QLD	Swab	27.61	-	-	Pertussis	34.2	-	Susceptible	ptxP(1)	ptxA(1)B(1)C(1)D(1)E(4?)	prn1::del(332, 889)	fim2(17?)	fim3(4?)	~fhaB3 (Truncated)	Low Coverage!	N/A	N/A	tNGS	Incomplete
226	24-BPE-229		SAMN45810637	SRR31743965	2024	QLD	Swab	22.45	-	-	Pertussis	30.23	-	Susceptible	ptxP(3)	ptxA(1)B(1)C(4)D(1)E(4)	prn2::IS481(1613)	fim2(1)	fim3(2)	fhaB1	Susceptible	N/A	N/A	tNGS	Complete
227	24-BPE-230		SAMN45810638	SRR31743964	2024	QLD	Swab	18.79	-	-	Pertussis	26.07	-	Susceptible	ptxP(3)	ptxA(1)B(1)C(4)D(1)E(4)	prn2::IS481(1613)	fim2(1)	fim3(2)	fhaB1	Susceptible	N/A	N/A	tNGS	Complete
228	24-BPE-231				2024	NSW	Comb Nose/Throat	23.82	-	-	Pertussis	29.91	-	Susceptible	ptxP(3)	ptxA(1)B(1)C(~4)D(1)E(20?)	prn2::dis(1974)	fim2(~1)	fim3(45?)	~fhaB1 (Truncated)	Low Coverage!	N/A	N/A	tNGS	Incomplete
229	24-BPE-232				2024	NSW	Swab	21.97	-	-	Pertussis	30.44	-	Susceptible	ptxP(~3)	ptxA(1)B(1)C(4)D(1)E(4)	prn2::IS481(700)	fim2(1)	fim3(2)	~fhaB1 (Truncated)	Low Coverage!	N/A	N/A	tNGS	Incomplete
230	24-BPE-233		SAMN45810639	SRR31743963	2024	NSW	Swab	19.71	-	-	Pertussis	27.74	-	Susceptible	ptxP(3)	ptxA(1)B(1)C(4)D(1)E(4)	prn2::dis(2748)	fim2(1)	fim3(2)	~fhaB1 (Truncated)	Susceptible	N/A	N/A	tNGS	Complete
231	24-BPE-234		SAMN45810640	SRR31743961	2024	NSW	Comb Nose/Throat	21.03	-	-	Pertussis	30.3	-	Susceptible	ptxP(3)	ptxA(1)B(1)C(4)D(1)E(4)	prn2	fim2(1)	fim3(2)	fhaB1	Susceptible	N/A	N/A	tNGS	Complete
232	24-BPE-235				2024	NSW	Swab	24.09	-	-	Pertussis	31.28	-	Susceptible	ptxP(31?)	ptxA(-)B(1?)C(4?)D(1?)E(4?)	prn2::del(232, 2564)	fim2(12?)	fim3(2?)	~fhaB3 (Truncated)	Low Coverage!	N/A	N/A	tNGS	Incomplete
233	24-BPE-236	CIDM-BP46	SAMN45810641	SRR31743960	2024	NSW	Comb Nose/Throat	17.94	-	-	Pertussis	27.65	-	Susceptible	ptxP(3)	ptxA(1)B(1)C(4)D(1)E(4)	prn2::IS481(1613)	fim2(1)	fim3(2)	~fhaB1 (Truncated)	Susceptible	N/A	N/A	tNGS	Complete
234	24-BPE-237		SAMN45810642	SRR31743959	2024	NSW	Swab	19.57	-	-	Pertussis	29.88	-	Susceptible	ptxP(3)	ptxA(1)B(1)C(4)D(1)E(4)	prn2	fim2(1)	fim3(1)	fhaB1	Susceptible	N/A	N/A	tNGS	Complete
235	24-BPE-238	CIDM-BP47	SAMN45810643	SRR31743958	2024	NSW	Comb Nose/Throat	17.6	-	-	Pertussis	27.7	-	Susceptible	ptxP(3)	ptxA(1)B(1)C(4)D(1)E(4)	prn2::IS481(1613)	fim2(1)	fim3(2)	fhaB1	Mutations in 23S rRNA V domain detected	C2210A	1 copy (Freq: 14.3%)	tNGS	Complete
236	24-BPE-239		SAMN45810644	SRR31743957	2024	NSW	Comb Nose/Throat	16.76	-	-	Pertussis	25.76	-	Susceptible	ptxP(3)	ptxA(1)B(1)C(4)D(1)E(4)	prn2::IS481(1613)	fim2(1)	fim3(2)	~fhaB1 (Truncated)	Susceptible	N/A	N/A	tNGS	Complete
237	24-BPE-240		SAMN45810645	SRR31743956	2024	NSW	Swab	19.62	-	-	Pertussis	28.26	-	Susceptible	ptxP(3)	ptxA(1)B(1)C(4)D(1)E(4)	prn2	fim2(1)	fim3(1)	fhaB1	Susceptible	N/A	N/A	tNGS	Complete
238	24-BPE-241				2024	NSW	Comb Nose/Throat	24.84	-	-	Pertussis	30.76	-	Susceptible	ptxP(-)	ptxA(-)B(7?)C(4?)D(7?)E(-)	prn1::del(391, 1162)	fim2(17?)	fim3(-)	~fhaB3 (Truncated)	Low Coverage!	N/A	N/A	tNGS	Incomplete
239	24-BPE-242				2024	NSW	Comb Nose/Throat	24.94	-	-	Pertussis	26.21	-	Susceptible	ptxP(3)	ptxA(43?)B(8?)C(4?)D(8?)E(20?)	prn1::del(831, 2432)	fim2(17?)	fim3(45?)	~fhaB3 (Truncated)	Low Coverage!	N/A	N/A	tNGS	Incomplete
240	24-BPE-243				2024	NSW	Comb Nose/Throat	20.46	-	-	Pertussis	29.96	-	Susceptible	ptxP(3)	ptxA(43?)B(8?)C(4)D(8?)E(4)	prn2::IS481(None)	fim2(1)	fim3(45?)	~fhaB1 (Truncated)	Low Coverage!	N/A	N/A	tNGS	Incomplete
241	24-BPE-244				2024	NSW	Swab	23.42	-	-	Pertussis	26.68	-	Susceptible	ptxP(-)	ptxA(-)B(1?)C(-)D(1?)E(20?)	prn2::promoter(None)	fim2(-)	fim3(-)	~fhaB3 (Truncated)	Low Coverage!	N/A	N/A	tNGS	Incomplete
242	24-BPE-245				2024	NSW	Swab	23.88	-	-	Pertussis	25.79	-	Susceptible	Failed
243	24-BPE-246				2024	NSW	Swab	22.18	-	-	Pertussis	30.62	-	Susceptible	ptxP(~3)	ptxA(1)B(8?)C(4)D(8?)E(4?)	prn2::IS481rev(None)	fim2(1)	fim3(2?)	~fhaB3 (Truncated)	Low Coverage!	N/A	N/A	tNGS	Incomplete
244	24-BPE-247				2024	NSW	Swab	23.64	-	-	Pertussis	30.21	-	Susceptible	ptxP(34?)	ptxA(42?)B(8?)C(21?)D(8?)E(4)	prn1::del(240, 1182)	fim2(7?)	fim3(45?)	~fhaB3 (Truncated)	Low Coverage!	N/A	N/A	tNGS	Incomplete
245	24-BPE-248				2024	NSW	Swab	20.03	-	-	Pertussis	32.61	-	Susceptible	Failed
246	24-BPE-249				2024	NSW	Comb Nose/Throat	22.46	-	-	Pertussis	30.63	-	Susceptible	ptxP(3?)	ptxA(43?)B(-)C(4?)D(-)E(4?)	prn2::promoter(None)	fim2(-)	fim3(2?)	~fhaB3 (Truncated)	Low Coverage!	N/A	N/A	tNGS	Incomplete
247	24-BPE-250		SAMN45810646	SRR31743955	2024	NSW	Comb Nose/Throat	17.81	-	-	Pertussis	27.59	-	Susceptible	ptxP(3)	ptxA(1)B(1)C(4)D(1)E(4)	prn2::IS481(1613)	fim2(1)	fim3(2)	fhaB1	Susceptible	N/A	N/A	tNGS	Complete
248	24-BPE-251		SAMN45810647	SRR31743954	2024	NSW	Swab	21.05	-	-	Pertussis	29.45	-	Susceptible	ptxP(3)	ptxA(1)B(1)C(4)D(1)E(4)	prn2::IS481(1613)	fim2(1)	fim3(2?)	~fhaB1 (Truncated)	Low Coverage!	N/A	N/A	tNGS	Complete
249	24-BPE-252				2024	NSW	Swab	24.84	-	-	Pertussis	31.31	-	Susceptible	ptxP(~3)	ptxA(8?)B(1?)C(4?)D(1?)E(4)	Not Detected	fim2(-)	fim3(2?)	~fhaB3 (Truncated)	Low Coverage!	N/A	N/A	tNGS	Incomplete
250	24-BPE-253				2024	NSW	Swab	24.03	-	-	Pertussis	30.74	-	Susceptible	ptxP(3?)	ptxA(42?)B(24?)C(21?)D(24?)E(4)	prn2::del(1263, 2263)	fim2(17?)	fim3(45?)	~fhaB3 (Truncated)	Low Coverage!	N/A	N/A	tNGS	Incomplete
251	24-BPE-254				2024	NSW	Comb Nose/Throat	25.03	-	-	Pertussis	-	-	CT too low	Failed
252	24-BPE-255				2024	NSW	Comb Nose/Throat	19.87	-	-	Pertussis	29.33	29.07	Resistant	ptxP(3)	ptxA(1)B(1)C(21?)D(1)E(4)	prn2::IS481(240)	fim2(12?)	fim3(1)	~fhaB2 (Truncated)	Low Coverage!	N/A	N/A	tNGS	Incomplete
